# RANKL inhibition spatially rewires the microenvironment of luminal breast cancer

**DOI:** 10.64898/2026.07.08.26355790

**Authors:** Mario Rodriguez-del Collado, Andrea Vethencourt, Alexandra Barranco, Jaime Martinez de Villarreal, David Valcárcel-Linares, Eva Maria Trinidad, Eduard Dorca, Gonzalo Soria-Alcaide, Maria Jimenez, Eduardo J. Caleiras, Maria Gomez, Carlos Garrido, Orlando Dominguez, Gema Perez-Chacon, Marina Ciscar, Elvira Purqueras, Gonzalo Gomez, Elena Piñeiro-Yañez, Ander Urruticoechea, Isaac Subirana, Javad Noorbakhsh, Jeffrey H. Chuang, Anna Petit, Maria Teresa Soler-Monso, Anna Gumà, Sonia Pernas, Catalina Falo, Eva Gonzalez-Suarez

## Abstract

Hormone receptor-positive, HER2-negative breast cancers are often poorly infiltrated by immune cells and derive limited benefit from current immunotherapy strategies. Here, using paired tumour samples from the randomised window-of-opportunity D-BIOMARK trial (NCT03691311), we investigated the immunomodulatory effects of denosumab in early luminal breast cancer. Short-term preoperative denosumab reduced tumour-cell proliferative transcriptional programs and immunosuppressive features of the local tumour microenvironment, enhancing innate and adaptive immune activation and altering circulating cytokine profiles. High-resolution spatial transcriptomics revealed coordinated remodelling of tumour, immune, fibroblast and endothelial compartments after treatment. Denosumab reduced immune–tumour spatial separation and enhanced T cell activation, accompanied by a shift from matrix-associated tumour programs towards increased tumour–T cell communication. Copy number-informed tumour-state inference further identified a reduced representation of genomically complex, immune-poor tumour subclones after treatment. Together, these findings identify denosumab as a modulator of tumour–microenvironment crosstalk and support RANKL blockade as a strategy to render immune-poor luminal breast tumours more permissive to immune engagement.
