## Supplementary Table S1 for "RANKL inhibition spatially rewires the microenvironment of luminal breast cancer"

### Sheet: README
Supplementary Table 1: Analysis of response variables using data from the D-BIOMARK clinical trial.
A) Analysis of key response variables in luminal tumors light red for clear identification.
B) Analysis of response variables in CIBERSORT data by menopausal status
C) Analysis of response variables in CIBERSORT data by surrogate molecular subtype
The table provides a detailed comparison of response variables across experimental and control groups. Statistically significant results (p < 0.05) are highlighted in light red for clear identification.

### Sheet: A) Luminal patients
Kind of variable	Variable	Biopsy control	Surgery control	Mean of diference control	p-value control	n control	Biopsy experimental	Surgery experimental	Mean of diference experimental	p-value experimental	n experimental	p-intergroup
H&E IHC. Manual Quantification	Ki67	21.3529	26.3529	5	0.0512692	17	18.9677	22.6129	3.64516	0.0859314	31	0.668374
	Cleaved Caspase-3	1.46227	1.95585	0.493582	0.129497	17	2.23641	1.55187	-0.684539	0.216396	31	0.0655807
	TILs (H&E) STROMA	8.16471	11.7647	3.6	0.176493	17	6.13226	10.8	4.66774	0.00454814	31	0.721588
	RANK TUMOR	7.64706	0.588235	-7.05882	0.169669	17	1.29032	0.225806	-1.06452	0.148784	31	0.243745
	RANKL TUMOR	0.117647	0.764706	0.647059	0.287026	17	11.871	19.3548	7.48387	0.434453	31	0.475644
	RANK STROMA	5.9375	7.125	1.1875	0.634876	16	2.86667	3.35484	0.488172	0.441889	30	0.821611
	RANKL STROMA	2.1875	5.125	2.9375	0.197524	16	2.10345	3.2	1.09655	0.378151	28	0.51964
	PDL1 Tumor: H-score	0.177213	0.281512	0.104299	0.371683	17	0.281665	0.510792	0.229126	0.198138	31	0.551057
IHC. QPath Quantification	CD8+ cells/area	0.000272872	0.000391709	0.000118837	0.11492	17	0.000216094	0.000316962	0.000100868	0.00873937	31	0.823793
	CD4+ cells/area	0.000146686	0.000220364	7.36771e-05	0.00573534	17	0.000131054	0.000175753	4.46994e-05	0.244728	31	0.515435
	CD68+ cells/area	0.000861815	0.00094214	8.03245e-05	0.465711	17	0.000628133	0.000777731	0.000149598	0.0381505	31	0.591641
	CD20+ cells / area	9.02901e-05	0.000126578	3.6288e-05	0.0421799	17	9.28086e-05	8.39121e-05	-8.89651e-06	0.67297	31	0.0957514
	MUM1+cells/area	3.8949e-05	7.08647e-05	3.19157e-05	0.320685	17	2.8994e-05	3.71229e-05	8.12897e-06	0.294872	31	0.467751
	PD1+ cells/area	7.34648e-05	6.97924e-05	-3.67237e-06	0.859926	17	8.04798e-05	7.55673e-05	-4.9125e-06	0.766212	31	0.962541
	CD4+/FOXP3+ cells/area (T regulatory cells)	5.20398e-06	1.22713e-05	7.06731e-06	0.0151912	17	1.05524e-05	1.14533e-05	9.00908e-07	0.684124	31	0.077975
CIBERSORT (relative)	TILs	0.484309	0.571702	0.0873924	0.119541	12	0.534076	0.588053	0.053977	0.0298645	25	0.564782
	T cells (CD3)	0.37978	0.42371	0.0439296	0.327395	12	0.402009	0.445993	0.0439839	0.0288298	25	0.999091
	CD8 T cells	0.0330501	0.0375075	0.00445738	0.628664	12	0.0417653	0.0361321	-0.00563318	0.349125	25	0.357704
	CD4 T cells	0.336781	0.38373	0.046949	0.289789	12	0.341336	0.402801	0.0614643	0.00910251	25	0.763378
	B cells	0.0791298	0.107806	0.0286764	0.103585	12	0.0977062	0.10208	0.0043734	0.686124	25	0.223563
	Plasma cells	0.0100653	0.0196054	0.00954011	0.0367671	12	0.0257898	0.0217195	-0.00407024	0.340238	25	0.0254607
	T regulatory cells	0.0069931	0.00174387	-0.00524923	0.178192	12	0.0137494	0.001369	-0.0123804	0.0309891	25	0.281489
	Resting NK cells	0.00200584	0.00606081	0.00405497	0.299611	12	0.00858238	0.00821748	-0.000364901	0.908715	25	0.37312
	Activated NK cells	0.0233935	0.034125	0.0107315	0.129827	12	0.0257785	0.0317631	0.00598461	0.335184	25	0.59971
	M0 macrophages	0.114399	0.054049	-0.0603504	0.181789	12	0.0883788	0.0468735	-0.0415053	0.0153903	25	0.683158
	M1 macrophages (inflammatory)	0.0375724	0.0621181	0.0245457	0.0815452	12	0.0413157	0.0440574	0.00274171	0.581449	25	0.133597
	M2 macrophages (immunesuppressive)	0.16553	0.149752	-0.015778	0.581943	12	0.176178	0.140771	-0.0354075	0.022401	25	0.539701
	Total macrophages	0.203102	0.21187	0.00876766	0.760406	12	0.305873	0.231702	-0.0741711	0.00449281	25	0.032341
	Monocytes	0.0538445	0.0571598	0.00331527	0.782793	12	0.0374697	0.073539	0.0360692	0.000717185	25	0.038402
	Activated dendritic cells	0.00475917	0.0017362	-0.00302297	0.275373	12	0.00224904	0.00150847	-0.00074057	0.551352	25	0.443544
	Neutrophils	0.00371558	0.0008213	-0.00289428	0.152749	12	0.0045891	0.0016406	-0.0029485	0.0185237	25	0.980728
Olink Analysis	IL8	8.88391	8.45726	-0.426646	0.167499	8	8.67083	8.58258	-0.0882429	0.834682	21	0.505145
	TNFRSF9	6.22291	6.26931	0.0463988	0.60726	8	6.1996	5.94981	-0.249785	0.000220521	21	0.0125379
	TIE2	7.86146	7.92404	0.0625788	0.551434	8	7.88036	7.83801	-0.0423524	0.3207	21	0.356695
	MCP-3	3.16451	2.9831	-0.181404	0.416558	8	3.29407	3.0914	-0.202665	0.360067	21	0.944455
	CD40-L	9.51398	9.5744	0.0604112	0.297018	8	9.27813	9.16768	-0.110452	0.108558	21	0.0551366
	IL-1 alpha	-0.317629	-0.697949	-0.38032	0.308619	8	-0.431418	-0.754492	-0.323075	0.334548	21	0.90554
	CD244	6.1739	6.18061	0.0067125	0.908387	8	6.40692	6.31032	-0.096599	0.0370257	21	0.164996
	EGF	11.3047	11.2969	-0.00785375	0.864267	8	11.2024	11.1356	-0.0668471	0.269045	21	0.430281
	ANGPT1	10.4304	10.446	0.0155488	0.66778	8	10.4315	10.4421	0.01063	0.579952	21	0.903128
	IL7	6.63196	6.58576	-0.0462012	0.673736	8	6.54246	6.4445	-0.0979638	0.204082	21	0.69399
	PGF	9.06222	9.06081	-0.0014175	0.98181	8	9.08732	9.03281	-0.0545176	0.237601	21	0.48882
	IL6	3.25492	3.32362	0.0687013	0.736005	8	3.31815	3.23106	-0.0870929	0.528029	21	0.523507
	ADGRG1	2.0738	2.08959	0.015785	0.916061	8	1.85916	1.65196	-0.207207	0.0374773	21	0.216515
	MCP-1	12.5944	12.6171	0.0226725	0.786283	8	12.5739	12.6575	0.0835614	0.188588	21	0.556052
	CRTAM	5.45301	5.56195	0.108936	0.234998	8	5.83548	5.8791	0.043621	0.498696	21	0.543172
	CXCL11	8.6009	8.54068	-0.0602138	0.512679	8	8.54032	8.60786	0.0675467	0.611665	21	0.424164
	MCP-4	12.3765	12.317	-0.05949	0.685129	8	12.3479	12.374	0.0260543	0.71005	21	0.596582
	TRAIL	9.3555	9.4783	0.1228	0.1339	8	9.54509	9.55856	0.0134752	0.749579	21	0.215408
	FGF2	1.72291	1.51393	-0.208984	0.141518	8	1.23677	1.09521	-0.141567	0.340017	21	0.728709
	CXCL9	7.40602	7.36206	-0.0439587	0.772043	8	7.63983	7.77783	0.138002	0.49766	21	0.468687
	CD8A	8.85514	8.93077	0.0756263	0.588267	8	9.41081	9.45647	0.0456614	0.504265	21	0.844649
	CAIX	5.41812	5.528	0.109876	0.228485	8	5.62276	5.79366	0.170901	0.035693	21	0.594348
	MUC-16	3.61206	3.86943	0.257369	0.12585	8	3.26811	3.14211	-0.125997	0.350834	21	0.0687432
	ADA	5.15501	5.22633	0.07131	0.345325	8	5.02657	4.93396	-0.0926038	0.182044	21	0.107581
	CD4	4.44055	4.46373	0.0231837	0.879737	8	4.4109	4.35172	-0.059179	0.174897	21	0.606145
	NOS3	2.86421	2.77026	-0.0939575	0.769064	8	2.54764	2.53198	-0.0156638	0.931713	21	0.82998
	IL2	1.26654	0.967781	-0.29876	0.463433	8	1.39191	1.23004	-0.161873	0.264403	21	0.746309
	Gal-9	9.11113	9.09594	-0.0151938	0.844667	8	9.03176	9.01047	-0.0212971	0.679142	21	0.947088
	VEGFR-2	8.21079	8.27753	0.0667337	0.325612	8	8.07844	8.00146	-0.076981	0.100238	21	0.0835619
	CD40	11.0624	11.0686	0.00618875	0.915228	8	11.0098	10.9959	-0.0138533	0.815961	21	0.807404
	IL18	9.62078	9.65058	0.0298013	0.603226	8	9.6494	9.56541	-0.0839924	0.237421	21	0.208162
	GZMH	4.3155	4.18701	-0.128488	0.254425	8	4.28425	4.29197	0.00771762	0.94381	21	0.372875
	KIR3DL1	2.49501	2.42414	-0.0708712	0.66506	8	2.25992	2.30979	0.0498748	0.565216	21	0.512339
	LAP TGF-beta-1	10.88	10.9659	0.0858938	0.22155	8	10.6747	10.6838	0.00911762	0.894599	21	0.41969
	CXCL1	9.79567	9.70379	-0.09188	0.299245	8	9.81783	9.78924	-0.028591	0.646531	21	0.545629
	TNFSF14	8.70893	8.57198	-0.136953	0.454475	8	8.63407	8.5176	-0.116473	0.279005	21	0.920925
	IL33	1.04907	0.982232	-0.066835	0.779267	8	0.687844	0.762965	0.0751214	0.444284	21	0.581454
	TWEAK	9.77054	9.82734	0.0568075	0.21944	8	10.0387	9.97076	-0.0679786	0.128823	21	0.0503636
	PDGF subunit B	11.2552	11.2704	0.01522	0.763402	8	11.2428	11.2699	0.0271405	0.240563	21	0.828277
	PDCD1	8.28646	8.30742	0.0209613	0.749394	8	8.25325	8.2192	-0.0340519	0.555398	21	0.524741
	FASLG	8.49147	8.52997	0.0384963	0.280243	8	8.4066	8.43452	0.0279157	0.606824	21	0.867283
	CD28	1.22649	1.11108	-0.115413	0.586167	8	0.989915	0.927809	-0.0621057	0.337601	21	0.807456
	CCL19	11.1761	11.1681	-0.0079875	0.965685	8	10.867	10.8437	-0.02329	0.712119	21	0.937508
	MCP-2	9.77859	9.72353	-0.0550575	0.484465	8	9.5665	9.67846	0.11196	0.132557	21	0.121548
	CCL4	9.22279	9.28998	0.06719	0.269166	8	8.8767	8.92906	0.0523571	0.609543	21	0.898681
	IL15	5.39611	5.55788	0.161771	0.467143	8	5.25565	5.31659	0.0609405	0.421665	21	0.662289
	Gal-1	7.56303	7.51648	-0.0465525	0.350496	8	7.46691	7.4746	0.00768809	0.895599	21	0.471921
	PD-L1	6.76387	6.72147	-0.0423987	0.687383	8	6.8469	6.90293	0.0560314	0.482433	21	0.452577
	CD27	9.50085	9.52929	0.0284362	0.605697	8	9.47198	9.49532	0.023339	0.58286	21	0.940466
	CXCL5	12.7882	12.7712	-0.0170225	0.764361	8	12.7515	12.7347	-0.016799	0.773159	21	0.997777
	IL5	2.41686	2.1808	-0.236059	0.514324	8	1.56961	1.55207	-0.0175338	0.911433	21	0.575279
	HGF	10.2378	10.1557	-0.0820725	0.512035	8	10.1211	10.0324	-0.0887786	0.198248	21	0.961584
	GZMA	6.66487	6.65051	-0.01436	0.875061	8	6.86018	6.91283	0.0526562	0.244512	21	0.510308
	HO-1	12.1115	12.2481	0.136648	0.14167	8	12.296	12.3308	0.0348219	0.464478	21	0.304317
	CX3CL1	4.50115	4.57246	0.0713137	0.382792	8	4.50809	4.4629	-0.0451848	0.298711	21	0.208816
	CXCL10	9.10936	9.1046	-0.00476	0.939355	8	9.11329	9.1588	0.0455057	0.706901	21	0.709939
	CD70	4.3061	4.33613	0.0300263	0.75253	8	4.38089	4.39069	0.00979762	0.874509	21	0.856981
	IL10	3.63665	3.57866	-0.0579875	0.746372	8	3.5136	3.64005	0.126452	0.319768	21	0.398846
	TNFRSF12A	6.74459	6.96549	0.220897	0.129379	8	6.91748	6.81176	-0.10572	0.324186	21	0.0654601
	CCL23	10.994	10.9804	-0.0135888	0.961853	8	10.9658	10.9025	-0.0632633	0.372574	21	0.864975
	CD5	6.16309	6.2145	0.0514112	0.568151	8	6.22115	6.19921	-0.021941	0.602389	21	0.458692
	CCL3	8.36042	8.38652	0.0261	0.843776	8	8.01882	8.05808	0.0392686	0.832639	21	0.953449
	MMP7	12.9868	13.0394	0.052625	0.333231	8	13.0705	13.059	-0.0114595	0.749481	21	0.3168
	ARG1	4.41622	4.01745	-0.398778	0.119294	8	4.12007	4.37814	0.258069	0.201503	21	0.0406712
	NCR1	5.03347	4.94143	-0.092035	0.241664	8	4.86584	4.9324	0.0665648	0.294944	21	0.112229
	DCN	2.87114	2.87563	0.00449375	0.942682	8	2.99063	3.02289	0.0322633	0.444283	21	0.709766
	TNFRSF21	9.39101	9.42493	0.0339238	0.350045	8	9.40067	9.38846	-0.0122152	0.7164	21	0.341832
	TNFRSF4	6.43367	6.49199	0.0583212	0.564678	8	6.34524	6.33581	-0.00942286	0.866935	21	0.554268
	MIC-A/B	5.74536	5.76769	0.022325	0.773291	8	5.79712	5.82459	0.0274733	0.670839	21	0.958717
	CCL17	11.2973	11.602	0.304739	0.156891	8	11.2277	11.1686	-0.0590433	0.234075	21	0.104188
	ANGPT2	5.68835	5.70224	0.013895	0.812262	8	5.75601	5.78745	0.0314395	0.577657	21	0.826694
	PTN	2.2875	2.34364	0.0561388	0.886452	8	2.02029	2.10467	0.0843829	0.564178	21	0.945977
	CXCL12	3.04051	3.00103	-0.0394813	0.828529	8	2.43301	2.47288	0.0398786	0.759419	21	0.720381
	IFN-gamma	8.10859	7.99139	-0.117194	0.640518	8	8.3667	8.36204	-0.00465619	0.984074	21	0.738791
	LAMP3	5.83845	5.8535	0.01505	0.873979	8	5.74609	5.75347	0.00738143	0.91579	21	0.947482
	CASP-8	6.08762	5.78199	-0.30563	0.138011	8	5.81717	5.90715	0.0899724	0.689367	21	0.181051
	ICOSLG	6.04516	6.04701	0.00185	0.97082	8	6.00399	6.00914	0.0051481	0.887267	21	0.957283
	MMP12	6.52493	6.4005	-0.124429	0.565416	8	6.8066	6.96441	0.15781	0.137371	21	0.24651
	CXCL13	9.39047	9.16693	-0.223541	0.237859	8	9.18828	9.26634	0.0780662	0.676822	21	0.246126
	PD-L2	2.0915	1.99045	-0.10105	0.308412	8	2.14345	2.09411	-0.049339	0.189843	21	0.613428
	VEGFA	10.6571	10.6096	-0.0474888	0.537209	8	11.0453	10.9269	-0.118437	0.236146	21	0.564375
	IL4	3.05688	2.31706	-0.739821	0.2191	7	2.70167	2.75273	0.0510572	0.766942	20	0.204371
	LAG3	4.23112	4.25745	0.0263313	0.771094	8	4.55115	4.51602	-0.0351324	0.56729	21	0.570951
	IL12RB1	3.41914	3.37976	-0.03938	0.732091	8	3.35351	3.29336	-0.060151	0.469382	21	0.881797
	IL13	2.07209	1.87186	-0.200238	0.782591	8	1.54644	1.5859	0.0394638	0.866947	21	0.752434
	CCL20	7.59882	7.25722	-0.341606	0.238675	8	7.55194	7.43441	-0.117526	0.456925	21	0.479549
	TNF	4.27317	4.0843	-0.18887	0.147206	8	4.11617	4.24976	0.133589	0.104305	21	0.0372519
	KLRD1	7.14143	7.11804	-0.0233863	0.768625	8	7.23494	7.33561	0.100673	0.130388	21	0.229605
	GZMB	3.21948	3.00413	-0.215351	0.148676	8	3.178	3.15374	-0.0242538	0.829868	21	0.285165
	CD83	3.65935	3.7393	0.0799525	0.146779	8	3.73542	3.76221	0.02679	0.55249	21	0.431204
	IL12	6.20388	6.2624	0.0585138	0.620127	8	6.63303	6.56753	-0.0655071	0.367045	21	0.369315
	CSF-1	10.104	10.0487	-0.0553737	0.504996	8	10.0401	10.0467	0.00653762	0.871772	21	0.498385

### Sheet: B) Menopause
Condition	Kind of variable	Variable	Biopsy control	Surgery control	Mean of diference control	p-value control	n control	Biopsy experimental	Surgery experimental	Mean of diference experimental	p-value experimental	n experimental	p-intergroup
PREMENOPAUSE	CIBERSORT (relative)	TILs	0.542361	0.557388	0.015027	0.745861	7	0.541445	0.628447	0.0870028	0.0189148	13	0.212135
		T cells (CD3)	0.440327	0.418801	-0.0215266	0.609807	7	0.409337	0.470127	0.0607902	0.0308193	13	0.108967
		CD8 T cells	0.04146	0.0455764	0.00411637	0.706361	7	0.0536229	0.0408734	-0.0127495	0.202916	13	0.249492
		CD4 T cells	0.394535	0.372558	-0.0219774	0.582287	7	0.330691	0.424693	0.0940017	0.00588504	13	0.0292212
		B cells	0.0743584	0.0928708	0.0185124	0.236459	7	0.101472	0.123617	0.022145	0.158502	13	0.860651
		Plasma cells	0.013013	0.0277956	0.0147826	0.0413533	7	0.0316407	0.0229675	-0.00867323	0.139035	13	0.00936122
		T regulatory cells	0.00180882	0.000666485	-0.00114234	0.45879	7	0.0165251	0.000507853	-0.0160172	0.0570284	13	0.0772444
		Resting NK cells	0.000933556	0.0053584	0.00442484	0.455264	7	0.0109522	0.00940673	-0.0015455	0.711419	13	0.402198
		Activated NK cells	0.0267417	0.040358	0.0136163	0.228758	7	0.0196834	0.0252966	0.00561312	0.412698	13	0.522589
		M0 macrophages	0.0791327	0.0718353	-0.00729745	0.791843	7	0.0955601	0.0447454	-0.0508147	0.0545451	13	0.240818
		M1 macrophages (inflammatory)	0.0467712	0.0664064	0.0196351	0.382732	7	0.0432435	0.0433951	0.000151667	0.985	13	0.408462
		M2 macrophages (immunesuppressive)	0.146125	0.15842	0.0122951	0.592363	7	0.18181	0.114757	-0.0670535	0.0012538	13	0.0120022
		Total macrophages	0.192896	0.224826	0.0319302	0.33381	7	0.320614	0.202897	-0.117716	0.00131292	13	0.00254873
		Monocytes	0.0604043	0.0535103	-0.00689406	0.593097	7	0.0290778	0.076106	0.0470283	0.000247369	13	0.00384033
		Activated dendritic cells	0.002398	0.00140791	-0.000990095	0.693304	7	0.00243862	0.00177663	-0.00066199	0.746001	13	0.917644
		Neutrophils	0.00278946	0.000440308	-0.00234915	0.253049	7	0.00217218	0.000879041	-0.00129314	0.288739	13	0.639765
POSTMENOPAUSE	CIBERSORT (relative)	TILs	0.403037	0.591741	0.188704	0.120196	5	0.526094	0.544292	0.0181989	0.584408	12	0.153233
		T cells (CD3)	0.295014	0.430582	0.135568	0.132319	5	0.39407	0.419847	0.0257769	0.392364	12	0.211982
		CD8 T cells	0.0212762	0.026211	0.00493479	0.790523	5	0.0289196	0.0309958	0.00207612	0.754364	12	0.883343
		CD4 T cells	0.255926	0.399371	0.143446	0.106332	5	0.352868	0.379084	0.0262154	0.420149	12	0.175339
		B cells	0.0858097	0.128716	0.0429058	0.286692	5	0.0936266	0.0787474	-0.0148791	0.313536	12	0.181755
		Plasma cells	0.00593845	0.00813905	0.0022006	0.597705	5	0.0194512	0.0203675	0.000916329	0.887118	12	0.8643
		T regulatory cells	0.0142511	0.00325222	-0.0109989	0.257133	5	0.0107425	0.00230191	-0.00844058	0.304864	12	0.827123
		Resting NK cells	0.00350704	0.00704418	0.00353714	0.532712	5	0.00601505	0.00692913	0.000914078	0.858608	12	0.722786
		Activated NK cells	0.0187061	0.0253987	0.0066926	0.435277	5	0.0323816	0.0387686	0.00638705	0.566115	12	0.981952
		M0 macrophages	0.163773	0.0291481	-0.134625	0.206694	5	0.0805992	0.0491791	-0.0314201	0.170955	12	0.318444
		M1 macrophages (inflammatory)	0.024694	0.0561145	0.0314205	0.0614349	5	0.0392273	0.0447749	0.00554759	0.363613	12	0.10462
		M2 macrophages (immunesuppressive)	0.192697	0.137616	-0.0550804	0.401528	5	0.170077	0.168952	-0.00112445	0.958598	12	0.426494
		Total macrophages	0.217391	0.193731	-0.0236599	0.677993	5	0.289903	0.262906	-0.026997	0.454193	12	0.959327
		Monocytes	0.0446608	0.0622691	0.0176083	0.478191	5	0.046561	0.070758	0.024197	0.168507	12	0.818762
		Activated dendritic cells	0.0080648	0.00219581	-0.00586898	0.346332	5	0.00204367	0.00121797	-0.000825699	0.581434	12	0.419802
		Neutrophils	0.00501215	0.00135469	-0.00365746	0.411296	5	0.00720743	0.00246562	-0.00474181	0.0375654	12	0.816108

### Sheet: C) Surrogate Molecular Subtype
Condition	Kind of variable	Variable	Biopsy control	Surgery control	Mean of diference control	p-value control	n control	Biopsy experimental	Surgery experimental	Mean of diference experimental	p-value experimental	n experimental	p-intergroup
LUMINAL A-LIKE	CIBERSORT (relative)	TILs	0.471115	0.621773	0.150657	0.275744	3	0.569633	0.585415	0.015782	0.616237	14	0.313219
		T cells (CD3)	0.345387	0.432004	0.0866173	0.274392	3	0.430772	0.436723	0.00595034	0.800424	14	0.297179
		CD8 T cells	0.0143454	0.0371339	0.0227885	0.208718	3	0.0456376	0.0412394	-0.00439824	0.637574	14	0.144639
		CD4 T cells	0.320934	0.388457	0.0675239	0.365742	3	0.366083	0.386273	0.0201908	0.436493	14	0.512998
		B cells	0.107349	0.150899	0.0435495	0.505928	3	0.104735	0.108488	0.00375235	0.777974	14	0.542349
		Plasma cells	0.0176922	0.0225423	0.00485009	0.75951	3	0.0260429	0.0247259	-0.00131706	0.823868	14	0.711015
		T regulatory cells	0.00422058	0.00641307	0.00219248	0.799351	3	0.0117027	0.00136704	-0.0103357	0.158819	14	0.266954
		Resting NK cells	0.00595149	0	-0.00595149	0.156888	3	0.0113757	0.00924356	-0.00213209	0.656914	14	0.49173
		Activated NK cells	0.0124277	0.0388695	0.0264418	0.0720459	3	0.02275	0.0309613	0.00821138	0.379315	14	0.154668
		M0 macrophages	0.0647934	0.055821	-0.00897244	0.896117	3	0.0834525	0.0384353	-0.0450172	0.0645629	14	0.622291
		M1 macrophages (inflammatory)	0.0215066	0.0468343	0.0253278	0.00453767	3	0.03638	0.0433703	0.0069903	0.243928	14	0.0079841
		M2 macrophages (immunesuppressive)	0.210598	0.159517	-0.0510813	0.473336	3	0.154827	0.130309	-0.0245184	0.248037	14	0.701188
		Total macrophages	0.232105	0.206351	-0.0257535	0.709482	3	0.27466	0.212114	-0.0625453	0.0789047	14	0.624372
		Monocytes	0.0849136	0.0489179	-0.0359957	0.124664	3	0.0426297	0.0796333	0.0370036	0.0101188	14	0.00869452
		Activated dendritic cells	0.00694218	0.00183818	-0.005104	0.474387	3	0.00244297	0.0020361	-0.000406871	0.781582	14	0.508709
		Neutrophils	0.00495842	0.000912844	-0.00404558	0.450927	3	0.00597642	0.00181949	-0.00415694	0.0331799	14	0.982713
LUMINAL B-LIKE	CIBERSORT (relative)	TILs	0.488707	0.555011	0.0663042	0.315549	9	0.488821	0.59141	0.102589	0.00870376	11	0.611098
		T cells (CD3)	0.391244	0.420945	0.0297004	0.601548	9	0.365401	0.457791	0.0923902	0.00472861	11	0.320135
		CD8 T cells	0.039285	0.037632	-0.001653	0.881624	9	0.036837	0.029632	-0.00720493	0.340404	11	0.67418
		CD4 T cells	0.342064	0.382154	0.0400907	0.48234	9	0.309841	0.423835	0.113994	0.0051087	11	0.26222
		B cells	0.0697233	0.0934419	0.0237187	0.149808	9	0.0887599	0.0939238	0.00516383	0.785845	11	0.44487
		Plasma cells	0.00752295	0.0186264	0.0111035	0.0134569	9	0.0254675	0.0178932	-0.0075743	0.245015	11	0.0180645
		T regulatory cells	0.00791728	0.000187475	-0.0077298	0.0941144	9	0.0163544	0.00137149	-0.0149829	0.122477	11	0.470201
		Resting NK cells	0.000690627	0.00808108	0.00739045	0.130808	9	0.00502731	0.00691156	0.00188425	0.655447	11	0.371716
		Activated NK cells	0.0270488	0.0325435	0.00549468	0.499453	9	0.0296331	0.0327836	0.00315054	0.706002	11	0.83707
		M0 macrophages	0.130935	0.0534583	-0.0774764	0.183538	9	0.0946488	0.0576132	-0.0370356	0.146898	11	0.501409
		M1 macrophages (inflammatory)	0.0429276	0.0672126	0.024285	0.19864	9	0.0475975	0.0449319	-0.00266559	0.759544	11	0.188175
		M2 macrophages (immunesuppressive)	0.150507	0.146497	-0.00401028	0.905272	9	0.203352	0.154086	-0.0492664	0.0395144	11	0.262049
		Total macrophages	0.193435	0.213709	0.0202747	0.553688	9	0.345599	0.256631	-0.0889676	0.0297175	11	0.0355275
		Monocytes	0.0434882	0.0599071	0.0164189	0.217057	9	0.0309026	0.0657826	0.0348801	0.040888	11	0.350678
		Activated dendritic cells	0.0040315	0.00170221	-0.00232929	0.474411	9	0.00200222	0.000836943	-0.00116528	0.6043	11	0.76307
		Neutrophils	0.0033013	0.000790786	-0.00251052	0.28748	9	0.00282342	0.00141293	-0.00141049	0.338323	11	0.680045
