## Supplementary Table S3 for "RANKL inhibition spatially rewires the microenvironment of luminal breast cancer"

### Sheet: README
Table S3. Baseline clinical and molecular characteristics of patients included in the spatial transcriptomics analysis
A) Clinical and molecular characteristics of patients included in the spatial transcriptomics analysis
B) Summary of Bin-Level metrics for each patient at 16 μm analysis using Visium HD (SpaceRanger)

### Sheet: A) Clinical characteristics
Patient	Visium HD Analysis	Menopausal Status	Histology	Histological Grade	Ki67 (%) Biopsy	Ki67 (%) Surgery	Subrogate Molecular subtype	PAM50 Biopsy	PAM50 Surgery	TILs (%) Biopsy	TILs (%) Surgery	Nodal Involvement Surgery	RANK TUMOR Biopsy (H-Score)	RANK TUMOR Surgery (H-Score)	RANK STROMA Biopsy (H-Score)	RANK STROMA Surgery (H-Score)	RANKL TUMOR Biopsy (H-Score)	RANKL TUMOR Surgery (H-Score)	RANKL STROMA Biopsy (H-Score)	RANKL STROMA Surgery (H-Score)
4	Yes	Postmenopausal	NST	G2–3	60	60	Luminal B-like	HER2 enriched	HER2 enriched	3.6	10	No	0	2	11	6	0	0	0	0
6	Yes	Premenopausal	NST	G2–3	37	50	Luminal B-like	Luminal B	Luminal B	4	24	Yes	0	0	0	0	0	0	0	0
38	Yes	Premenopausal	Micropapillary/NST	G2–3	29	24	Luminal B-like	Luminal B	Luminal A	9	41	Yes	0	0	3	0	3	0	3	12
41	Yes	Postmenopausal	Solid papillary	G2–3	30	35	Luminal B-like	Luminal B	Luminal B	1	0	Yes	6	0	0	0	0	0	3	0
61	Yes	Postmenopausal	NST	G2–3	30	27	Luminal B-like	Luminal B	Luminal B	3	12	Yes	41	18	10	15	0	0	0	10
67	Yes	Premenopausal	Lobular	G1	25	19	Luminal B-like	Luminal B	Luminal A	2	9	No	0	18	0	6	0	NE	0	NE
NST: no special type
G: Histological grade
TILs: Tumour-infiltrating lymphocytes
NE: Non-evaluable

### Sheet: B) VISIUMHD Bin-level metrics
Patient	Mean UMI counts per spot	Number of Bins Under Tissue	Mean Genes per Bin
6	833.222	36469	643.1
38	708.154	98939	570.3
61	646.886	79703	495.8
4	258.438	37873	211.3
26*	202.526	25010	178.3
41	322.149	45348	270.1
67	221.976	42028	194.7
Values in green indicate patients with higher resolution and those in red indicate patients with lower resolution
*As biopsy sample from patient 26 was not available, this patient was not considered for further analysis
